# Deleterious mitochondrial heteroplasmy drives high-risk clonal hematopoiesis and hematological malignancy

**DOI:** 10.64898/2026.06.22.26356227

**Authors:** Dan E. Arking, Tryggvi McDonald, Wen Shi, Daniela Puiu, Jeremy V. Arking, Sergiu Pasca, Yun Soo Hong, Lukasz Gondek

**Author notes:** Corresponding Author: Dan E. Arking, Johns Hopkins University School of Medicine 733 N. Broadway Street, MRB-459 Baltimore, MD 21205, Email of corresponding author.

## Abstract

Mitochondrial DNA (mtDNA) heteroplasmy, the coexistence of multiple mtDNA variants within cells, accumulates with age and is associated with hematological malignancies and mortality. However, whether predicted deleterious heteroplasmies causally contribute to cancer or merely represent passenger mutations remains unresolved. Here, leveraging ∼36,000 first-degree relative pairs from the UK Biobank and All of Us Research Program cohorts, we deconvolute overall heteroplasmy metrics into those that are shared across family members (representing inherited variants) and those that are not (representing de novo variants) to establish a Mendelian randomization framework for assessing causality. We show that shared heteroplasmies exhibit strong purifying selection, with reduced predicted deleteriousness compared to not shared variants, and that 90% of an individual’s deleterious heteroplasmy burden is somatically acquired. Critically, shared deleterious heteroplasmy burden, fixed at conception and thus temporally upstream of potential confounders, is significantly associated with hematological malignancies (RR=2.81, 95% CI 1.29-6.13), with effect sizes concordant with the not shared heteroplasmy burden. Furthermore, shared deleterious heteroplasmy specifically associates with high-risk clonal hematopoiesis of indeterminate potential (CHIP), particularly spliceosome mutations, suggesting mitochondrial dysfunction promotes clonal expansion of specific CHIP subtypes. Finally, we identify ultra-rare individual mtDNA variants associated with hematological malignancies, a hallmark of driver mutations. These findings establish mtDNA heteroplasmies, including inherited variants, as causal contributors to hematological malignancy risk and demonstrate that most disease-relevant burden is acquired during life, identifying potential opportunities for prevention and therapeutic intervention in individuals at elevated risk for hematological cancer, particularly of myeloid origin.
