## Supplemental Tables 2, and 6-9 for "Deleterious mitochondrial heteroplasmy drives high-risk clonal hematopoiesis and hematological malignancy"

### Sheet: STable 2
Supplementary Table 2. Association of mitochondrial haplogroups with shared mMSS.
Term	Estimate	SE	P
(Intercept)	0.0118	0.0016	5.4e-14
ns(age, df = 4)1	-0.0008	0.0016	0.62
ns(age, df = 4)2	0.0003	0.0014	0.83
ns(age, df = 4)3	-0.0021	0.0037	0.57
ns(age, df = 4)4	-0.0022	0.0014	0.13
sexMale	0.0008	0.0005	0.11
rel_typemom	0	0.0015	0.99
rel_typeMZ	0.0105	0.003	0.00046
rel_typesib	-0.0043	0.0011	0.00014
SmokeFreq2Never	0.0012	0.0011	0.26
SmokeFreq2Occasional	0.0024	0.0012	0.049
SmokeFreq2Unclear	0.0022	0.0041	0.59
SmokeDuration_imp	0	0	0.41
haplogroupA	0.0283	0.0059	2e-06
haplogroupB	-0.0083	0.0118	0.48
haplogroupC	-0.0086	0.0101	0.39
haplogroupD	-0.0084	0.0085	0.32
haplogroupE	-0.0091	0.0363	0.8
haplogroupF	-0.0091	0.0133	0.49
haplogroupG	-0.0088	0.0257	0.73
haplogroupHV	-0.0012	0.0019	0.51
haplogroupI	-0.0017	0.0014	0.22
haplogroupJ	-0.0001	0.0008	0.91
haplogroupK	0.0002	0.0009	0.81
haplogroupL0	-0.0092	0.0088	0.29
haplogroupL1	0.0137	0.0044	0.0016
haplogroupL2	0.0039	0.0038	0.31
haplogroupL3	-0.0059	0.0034	0.085
haplogroupL4	-0.0105	0.0257	0.68
haplogroupM	-0.0035	0.0025	0.16
haplogroupN	-0.0011	0.0042	0.8
haplogroupR	0.0025	0.0041	0.54
haplogroupT	-0.0015	0.0009	0.092
haplogroupU	-0.0006	0.0008	0.39
haplogroupV	0.0007	0.0014	0.63
haplogroupW	-0.0001	0.0018	0.93
haplogroupX	-0.0017	0.0021	0.42
haplogroupY	0.0073	0.0363	0.84

### Sheet: STable 6
Supplementary Table 6. List of genes used to call CHIP.
ASXL1
ASXL2
ATM
BCOR
BCORL1
BRAF
BRCC3
CALR
CBL
CBLB
CEBPA
CREBBP
CSF1R
CSF3R
CTCF
CUX1
DNMT3A
EED
EP300
ETNK1
ETV6
EZH2
FLT3
GATA1
GATA2
GATA3
GNA13
GNAS
GNB1
IDH1
IDH2
IKZF1
IKZF2
IKZF3
JAK1
JAK2
JAK3
KDM6A
KIT
KMT2A
KMT2D
KRAS
LUC7L2
MPL
MYD88
NF1
NPM1
NRAS
NXF1
PDS5B
PDSS2
PHF6
PHIP
PIGA
PPM1D
PRPF40B
PRPF8
PTEN
PTPN11
RAD21
RUNX1
SETBP1
SETD2
SETDB1
SF1
SF3A1
SF3B1
SMC1A
SMC3
SRCAP
SRSF2
STAG1
STAG2
STAT3
SUZ12
TET2
TP53
U2AF1
U2AF2
WT1
YLPM1
ZBTB33
ZNF318
ZRSR2

### Sheet: STable 7
Supplementary Table 7. Cancer definitions for the UKB.
source	ukb_code	ukb_disease	Heme	CLL	AML	ALL	MN	Leukemia	Cythemia	Hodgkin_lymphoma	NHL_other_than_CLL_multiple_myeloma	multiple myeloma and plasma cell dyscrasias	others
ICD10CM	C94.0	Acute erythraemia and erythroleukaemia	1				1	1
ICD10CM	C95.0	Acute leukaemia of unspecified cell type	1					1
ICD10CM	C91.0	Acute lymphoblastic leukaemia	1			1		1
ICD10CM	C93.0	Acute monocytic leukaemia	1		1		1	1
ICD10CM	C92.8	Acute myeloid leukaemia with multilineage dysplasia	1		1		1	1
ICD10CM	C92.0	Acute myeloid leukemia	1		1		1	1
ICD10CM	C92.5	Acute myelomonocytic leukaemia	1		1		1	1
ICD10CM	C94.4	Acute panmyelosis	1		1		1	1
ICD10CM	C92.4	Acute promyelocytic leukaemia	1		1		1	1
ICD10CM	C91.5	Adult T-cell leukaemia	1					1			1
ICD10CM	C84.7	Anaplastic large cell lymphoma, ALK-negative	1								1
ICD10CM	C85.1	B-cell lymphoma, unspecified	1								1
ICD10CM	C86.4	Blastic NK-cell lymphoma	1								1
ICD10CM	C83.7	Burkitt's tumour	1								1
ICD9CM	208.1	Chronic leukaemia of unspecified cell type	1					1					1
ICD10CM	C95.1	Chronic leukaemia of unspecified cell type	1					1					1
ICD10CM	C91.1	Chronic lymphocytic leukaemia	1	1				1
ICD10CM	C93.1	Chronic monocytic leukaemia	1				1	1
ICD10CM	C92.1	Chronic myeloid leukaemia	1				1	1
ICD10CM	D47.1	Chronic myeloproliferative disease	1				1
ICD10CM	C84.8	Cutaneous T-cell lymphoma, unspecified	1								1
ICD10CM	C83	Diffuse non-Hodgkin's lymphoma	1								1
ICD10CM	C83.9	Diffuse non-Hodgkin's lymphoma, unspecified	1								1
ICD10CM	D47.3	Essential (haemorrhagic) thrombocythaemia	1				1		1
ICD10CM	C88.4	Extranodal marginal zone B-cell lymphoma of mucosa-associated lymphoid tissue [MALT-lymphoma]	1								1
ICD10CM	C82	Follicular [nodular] non-Hodgkin's lymphoma	1								1
ICD10CM	C82.3	Follicular lymphoma grade IIIa	1								1
ICD10CM	C82.9	Follicular non-Hodgkin's lymphoma, unspecified	1								1
ICD10CM	C91.4	Hairy-cell leukaemia	1					1			1
ICD10CM	D47.0	Histiocytic and mast cell tumours of uncertain and unknown behaviour	1										1
ICD10CM	C96.8	Histiocytic sarcoma	1										1
ICD10CM	C81	Hodgkin's disease	1							1
ICD9CM	201.7	Hodgkin's disease, lymphocytic depletion	1							1
ICD9CM	201.4	Hodgkin's disease, lymphocytic-histiocytic predominance	1							1
ICD9CM	201.6	Hodgkin's disease, mixed cellularity	1							1
ICD9CM	201.5	Hodgkin's disease, nodular sclerosis	1							1
ICD9CM	201.9	Hodgkin's disease, unspecified	1							1
ICD10CM	C81.9	Hodgkin's disease, unspecified	1							1
ICD9CM	201	Hodking's disease	1							1
ICD10CM	C83.4	Immunoblastic (diffuse)	1								1
ICD10CM	C83.3	Large cell (diffuse)	1								1
ICD10CM	C82.2	Large cell, follicular	1								1
ICD9CM	208	Leukaemia of unspecified cell type	1					1					1
ICD10CM	C95	Leukaemia of unspecified cell type	1					1
ICD10CM	C95.9	Leukaemia, unspecified	1					1					1
ICD9CM	202.4	Leukaemic reticuloendotheliosis	1					1					1
ICD10CM	C83.5	Lymphoblastic (diffuse)	1								1
ICD10CM	C81.4	Lymphocyte-rich classical Hodgkin lymphoma	1							1
ICD10CM	C81.3	Lymphocytic depletion	1							1
ICD10CM	C81.0	Lymphocytic predominance	1							1
ICD10CM	C84.3	Lymphoepithelioid lymphoma	1								1
ICD10CM	C91	Lymphoid leukaemia	1					1					1
ICD10CM	C91.9	Lymphoid leukaemia, unspecified	1					1					1
ICD10CM	C85.0	Lymphosarcoma	1								1
ICD9CM	200	Lymphosarcoma and reticulosarcoma	1								1		1
ICD10CM		Malignant histiocytosis	1										1
ICD10CM	C88.9	Malignant immunoproliferative disease, unspecified	1								1
ICD10CM	C88	Malignant immunoproliferative diseases	1
ICD10CM		Malignant mast cell tumour	1										1
ICD10CM		Malignant neoplasms of lymphoid, haematopoietic and related tissue, unspecified	1										1
ICD10CM	C81.2	Mixed cellularity	1							1
ICD10CM	C82.1	Mixed small cleaved and large cell, follicular	1								1
ICD10CM	D47.2	Monoclonal gammopathy	1									1	1
ICD10CM	C93	Monocytic leukaemia	1		1		1	1
ICD9CM	206	Monocytic leukemia	1				1	1
ICD10CM	C90.0	Multiple myeloma	1									1
ICD10CM	C90	Multiple myeloma and malignant plasma cell neoplasms	1									1	1
ICD9CM	202.1	Mycosis fungoides	1								1
ICD10CM	C84.0	Mycosis fungoides	1								1
ICD10CM	C94.6	Myelodysplastic and myeloproliferative disease, not elsewhere classified	1				1
ICD10CM	D46.9	Myelodysplastic syndrome, unspecified	1				1
ICD10CM	D46	Myelodysplastic syndromes	1				1
ICD10CM	C92	Myeloid leukaemia	1				1	1
ICD10CM	C92.9	Myeloid leukaemia, unspecified	1				1	1
ICD10CM	C92.3	Myeloid sarcoma	1		1		1	1
ICD9CM	238.6	Neoplasm of uncertain behaviour of plasma cells	1									1
ICD9CM	238.7	Neoplasm of uncertain behaviour, other lymphatic, haematopoietic tiss.	1										1
ICD10CM	D47.9	Neoplasm of uncertain or unknown behaviour of lymphoid, haematopoietic and related tissue, unspecified	1										1
ICD9CM	202.0	Nodular lymphoma	1								1
ICD10CM	C81.1	Nodular sclerosis	1							1
ICD10CM	C85.9	Non-Hodgkin's lymphoma, unspecified type	1								1
ICD10CM	D47.4	Osteomyelofibrosis	1				1
ICD10CM	C96	Other and unspecified malignant neoplasms of lymphoid, haematopoietic and related tissue	1										1
ICD10CM	C84.5	Other and unspecified T-cell lymphomas	1								1
ICD10CM	C85	Other and unspecified types of non-Hodgkin's lymphoma	1								1		1
ICD10CM	C81.7	Other Hodgkin's disease	1							1
ICD10CM	C95.7	Other leukaemia of unspecified cell type	1					1					1
ICD10CM	C94	Other leukaemias of specified cell type	1					1					1
ICD9CM	202.8	Other lymphomas	1										1
ICD9CM	202	Other malignant neoplasm of lymphoid and histiocytic tissue	1										1
ICD10CM	D46.7	Other myelodysplastic syndromes	1				1
ICD10CM	C92.7	Other myeloid leukaemia	1				1	1
ICD9CM	200.8	Other named variants of reticulosarcoma and lymphosarcoma	1								1		1
ICD10CM	D47	Other neoplasms of uncertain or unknown behaviour of lymphoid, haematopoietic and related tissue	1										1
ICD9CM	207	Other specified leukaemia	1					1					1
ICD10CM	C96.7	Other specified malignant neoplasms of lymphoid, haematopoietic and related tissue	1										1
ICD10CM	D47.7	Other specified neoplasms of uncertain or unknown behaviour of lymphoid, haematopoietic and related tissue	1										1
ICD10CM	C85.7	Other specified types of non-Hodgkin's lymphoma	1								1
ICD10CM	C86	Other specified types of T/NK-cell lymphoma	1								1
ICD10CM	C83.8	Other types of diffuse non-Hodgkin's lymphoma	1								1
ICD10CM	C82.7	Other types of follicular non-Hodgkin's lymphoma	1								1
ICD10CM	C84	Peripheral and cutaneous T-cell lymphomas	1								1
ICD10CM	C84.4	Peripheral T-cell lymphom	1								1
ICD10CM	C90.1	Plasma cell leukaemia	1									1	1
ICD10CM	C90.2	Plasmacytoma, extramedullary	1									1	1
ICD9CM	238.4	Polycythaemia vera	1				1		1
ICD10CM	D45	Polycythaemia vera	1				1
ICD10CM	C86.6	Primary cutaneous CD30-positive T-cell proliferations	1								1
ICD10CM	C91.3	Prolymphocytic leukaemia	1								1
ICD10CM	D46.2	Refractory anaemia with excess of blasts	1				1
ICD10CM	D46.3	Refractory anaemia with excess of blasts with transformation	1				1
ICD10CM	D46.5	Refractory anaemia with multi-lineage dysplasia	1				1
ICD10CM	D46.1	Refractory anaemia with sideroblasts	1				1
ICD10CM	D46.0	Refractory anaemia without sideroblasts, so stated	1				1
ICD10CM	D46.4	Refractory anaemia, unspecified	1				1
ICD9CM	200.0	Reticulosarcoma	1								1
ICD10CM	C84.1	Sezary's diease	1								1
ICD9CM	202.2	Sezary's disease	1								1
ICD10CM	C83.0	Small cell (diffuse)	1								1
ICD10CM	C82.0	Small cleaved cell, follicular	1								1
ICD10CM	C90.3	Solitary plasmacytoma	1									1	1
ICD10CM	C84.2	T-zone lymphoma	1								1
ICD10CM	C96.3	True histiocytic lymphoma	1								1		1
ICD9CM	208.9	Unspecified leukaemia of unspecified cell type	1					1					1
ICD10CM	C88.0	Waldenstrom's macroglobulinaemia	1								1
ICD9CM	200.1		1								1
ICD9CM	203		1
ICD9CM	203.0		1									1
ICD9CM	204		1					1					1
ICD9CM	204.0		1			1		1
ICD9CM	204.1		1	1				1
ICD9CM	204.9		1					1					1
ICD9CM	205		1				1	1
ICD9CM	205.0		1		1		1	1
ICD9CM	205.1		1				1	1
ICD9CM	205.9		1				1	1
ICD9CM	206.1		1				1	1
ICD10CM	C83.1		1								1
ICD10CM	C83.2		1								1
ICD10CM	C86.0		1								1
ICD10CM	C86.2		1								1
ICD10CM	C86.5		1								1

### Sheet: STable 8
Supplementary Table 8. Derivation of the smoking frequency variable for UKB.
Field ID 1249 / 1239	No	Only occasionally	Prefer not to answer	Yes, on most or all days	Missing / NA
I have never smoked	Never	Occasional	Unclear	All Days	NA
Just tried once or twice	Never	Occasional	Unclear	All Days	NA
Prefer not to answer	Unclear	Unclear	Unclear	All Days	NA
Smoked occasionally	Occasional	Occasional	Unclear	All Days	NA
Smoked on most or all days	All Days	All Days	All Days	All Days	All Days
Missing / NA	NA	NA	NA	All Days	NA

### Sheet: STable 9
Supplementary Table 9. Cancer definitions for the All of Us Research Program.
snomed	source	source_code	disease	Heme	CLL	AML	ALL	MN	Leukemia	Cythemia	Hodgkin_lymphoma	NHL_other_than_CLL_multiple_myeloma	multiple myeloma and plasma cell dyscrasias	Other
127233007	SNOMED	127233007	Acute leukemia	1				1	1
127261001	ICD9CM	196.5	Acute leukemia in remission	1				1	1
127235000	SNOMED	127235000	Acute lymphoid leukemia	1			1		1
127274007	ICD9CM	196.8	Acute lymphoid leukemia in remission	1			1		1
127254000	ICD9CM	196.3	Acute lymphoid leukemia relapse	1			1		1
94393006	SNOMED	94393006	Acute megakaryoblastic leukemia	1		1		1	1
94394000	SNOMED	94394000	Acute monocytic leukemia	1		1		1	1
94395004	ICD10CM	C77.4	Acute monocytic leukemia in remission	1		1		1	1
94396003	ICD10CM	C77.8	Acute monocytic/monoblastic leukemia	1		1		1	1
94397007	SNOMED	94397007	Acute myeloid leukemia in remission	1		1		1	1
94398002	SNOMED	94398002	Acute myeloid leukemia with myelodysplasia-related changes	1		1		1	1
94408005	SNOMED	94408005	Acute myeloid leukemia with t(9:11)(p22;q23); MLLT3-MLL	1		1		1	1
94477001	SNOMED	94477001	Acute myeloid leukemia without maturation, FAB M1	1		1		1	1
94603006	SNOMED	94603006	Acute myeloid leukemia, disease	1		1		1	1
94614009	SNOMED	94614009	Acute myelomonocytic leukemia, FAB M4	1		1		1	1
269616004	SNOMED	269616004	Acute panmyelosis with myelofibrosis	1		1		1	1
413587002	SNOMED	413587002	Acute promyelocytic leukemia, FAB M3	1		1		1	1
404162004	SNOMED	404162004	Acute promyelocytic leukemia, FAB M3, in remission	1		1		1	1
397012002	ICD10CM	D47.01	Adult pulmonary Langerhans cell histiocytosis	1										1
425333006	SNOMED	425333006	Adult T-cell leukemia/lymphoma	1					1			1
1156495004	ICD10CM	C96.4	Aggressive systemic mastocytosis	1										1
39795003	SNOMED	39795003	Anaplastic large cell lymphoma, ALK negative	1								1
68979007	ICD10CM	C88.2	Anaplastic large T-cell systemic malignant lymphoma	1								1
445406001	ICD10CM	C86.1	Anaplastic lymphoma kinase positive anaplastic large cell lymphoma	1								1
277617004	SNOMED	277617004	Angiocentric NK/T-cell malignant lymphoma involving skin	1								1
773537001	SNOMED	773537001	Angiofollicular lymph node hyperplasia	1										1
277637000	ICD9CM	200.6	Angioimmunoblastic T-cell lymphoma	1								1
443495005			Atypical chronic myeloid leukemia	1				1	1
414027002	ICD9CM	238.79	Autoimmune lymphoproliferative syndrome	1										1
127231009	SNOMED	127231009	B lymphoblastic leukemia lymphoma with hypodiploidy	1			1		1
127227003	SNOMED	127227003	B-cell acute lymphoblastic leukemia	1			1		1
127250009	ICD9CM	196.2	B-cell chronic lymphocytic leukemia	1	1				1
238476000	SNOMED	238476000	B-cell Hodgkin's lymphoma	1							1
441962003	ICD10CM	C83.36	B-cell lymphoma (clinical)	1								1
277615007	SNOMED	277615007	B-cell lymphoma of intra-abdominal lymph nodes	1								1
397450004	ICD10CM	C85.17	B-cell lymphoma of lymph nodes of multiple sites	1								1
449074003	SNOMED	449074003	B-cell prolymphocytic leukemia	1								1
109989006	ICD9CM	203.02	Benign neoplasm of lingual tonsil
94704006	ICD9CM	203.01	Benign neoplasm of lymph node
110007008	ICD10CM	C91.50	Benign neoplasm of thymus
448212009	SNOMED	448212009	Benign neoplasm of tonsil
94908004	SNOMED	94908004	Blastic phase chronic myeloid leukemia	1				1	1
93451002	ICD9CM	207	Blastic plasmacytoid dendritic cell neoplasm	1										1
239940004	SNOMED	239940004	Burkitt's lymphoma (clinical)	1								1
31047003	SNOMED	31047003	Burkitt's lymphoma of intra-abdominal lymph nodes	1								1
404103007	SNOMED	404103007	Burkitt's lymphoma of intrapelvic lymph nodes	1								1
404105000	SNOMED	404105000	Burkitt's lymphoma of intrathoracic lymph nodes	1								1
404149003	SNOMED	404149003	Burkitt's lymphoma of lymph nodes of axilla and upper limb	1								1
188498009	ICD9CM	200.1	Burkitt's lymphoma of lymph nodes of inguinal region and lower limb	1								1
188487008	ICD9CM	200.8	Burkitt's lymphoma of lymph nodes of multiple sites	1								1
188502002	SNOMED	188502002	Burkitt's lymphoma of spleen	1								1
188505000	ICD9CM	200.16	Burkitt's tumor of extranodal AND/OR solid organ site	1								1
188501009	ICD9CM	200.12	Burkitt's tumor of lymph nodes of axilla AND/OR upper limb	1								1
188503007	ICD9CM	200.14	Burkitt's tumor of lymph nodes of head, face AND/OR neck	1								1
426642002	ICD10CM	C94.01	Chronic eosinophilic leukemia	1				1
95136000	ICD10CM	D38.4	Chronic leukemia	1					1					1
110013004	ICD10CM	C09.8	Chronic leukemia in relapse	1					1					1
95210003	ICD10CM	C90.10	Chronic leukemia in remission	1					1					1
127267002	ICD9CM	196.6	Chronic lymphoid leukemia in relapse	1	1				1
127245003	ICD9CM	196.1	Chronic lymphoid leukemia in remission	1	1				1
127232002	ICD9CM	196.9	Chronic lymphoid leukemia, disease	1	1				1
123000000000000	ICD10CM	C90.12	Chronic monocytic leukemia	1				1	1
95209008	ICD10CM	C90.11	Chronic myeloid leukemia	1				1	1
415111003	SNOMED	415111003	Chronic myeloid leukemia in remission	1				1	1
415112005	ICD10CM	C90.30	Chronic myelomonocytic leukemia	1				1	1
109994006	SNOMED	109994006	Chronic myeloproliferative disorder (clinical)	1				1
188718006	ICD10CM	C90.21	Classical Hodgkin lymphoma	1							1
109958007	ICD9CM	238.7	Cutaneous mastocytosis	1										1
188500005	ICD9CM	200.11	Cutaneous/peripheral T-cell lymphoma	1								1
234437005	ICD10CM	D76.1	Dendritic cell sarcoma	1										1
302855005	ICD9CM	208.2	Differentiation syndrome due to and following chemotherapy co-occurrent with acute promyelocytic leukemia	1		1		1	1
188507008	ICD9CM	200.18	Diffuse follicle center lymphoma	1								1
190817009	ICD10CM	C88.0	Diffuse large B-cell lymphoma	1								1
92817004	ICD9CM	205.11	Diffuse large B-cell lymphoma	1								1
109980005	ICD10CM	C88.9	Diffuse large B-cell lymphoma (nodal/systemic with skin involvement)	1								1
118600007	SNOMED	118600007	Diffuse malignant lymphoma - centroblastic	1								1
274905008	SNOMED	274905008	Diffuse non-Hodgkin's lymphoma	1								1
307623001	SNOMED	307623001	Diffuse non-Hodgkin's lymphoma of extranodal site	1								1
188676008	SNOMED	188676008	Diffuse non-Hodgkin's lymphoma undifferentiated (diffuse)	1								1
302841002	SNOMED	302841002	Diffuse non-Hodgkin's lymphoma, large cell (clinical)	1								1
427141003	SNOMED	427141003	Diffuse non-Hodgkin's lymphoma, lymphoblastic (clinical)	1								1
278052009	SNOMED	278052009	Diffuse non-Hodgkin's lymphoma, small cell (clinical)	1								1
93199007	ICD10CM	C84.99	Diffuse non-Hodgkin's lymphoma, undifferentiated	1								1
190959006	SNOMED	190959006	Disorder of hematopoietic structure	1										1
93191005	ICD10CM	C83.33	Enteropathy-associated T-cell lymphoma	1								1
127217009	SNOMED	127217009	Eosinophilic granuloma of bone	1										1
188726003	ICD9CM	204.2	Erythroleukemia, FAB M6	1		1		1	1
188746008	ICD9CM	206.2	Erythroleukemia, FAB M6 in remission	1		1		1	1
109992005	SNOMED	109992005	Essential thrombocythemia	1				1		1
277572006	SNOMED	277572006	Extramedullary plasmacytoma	1									1	1
93192003	ICD10CM	C85.86	Extranodal marginal zone B-cell lymphoma of mucosa-associated lymphoid tissue (MALT-lymphoma)	1								1
93193008	ICD10CM	C82.02	Extranodal NK/T-cell lymphoma, nasal type	1								1
127220001	SNOMED	127220001	Follicular low grade B-cell lymphoma	1								1
93194002	ICD10CM	C83.34	Follicular lymphoma grade 3a	1								1
93195001	SNOMED	93195001	Follicular lymphoma, cutaneous follicle centre	1								1
93196000	ICD10CM	C82.55	Follicular malignant lymphoma - small cleaved cell	1								1
93197009	ICD10CM	C82.38	Follicular mucinosis type mycosis fungoides	1								1
93198004	ICD10CM	C83.07	Follicular non-Hodgkin's lymphoma	1								1
278051002	SNOMED	278051002	Follicular non-Hodgkin's lymphoma diffuse follicle center sub-type grade 1	1								1
303017006	SNOMED	303017006	Follicular non-Hodgkin's lymphoma of extranodal site	1								1
303055001	SNOMED	303055001	Follicular non-Hodgkin's lymphoma of skin	1								1
443487006	ICD9CM	200.4	Follicular non-Hodgkin's lymphoma, large cell (clinical)	1								1
117000000000000	SNOMED	116871000000000	Follicular non-Hodgkin's lymphoma, mixed small cleaved cell and large cell (clinical)	1								1
441559006	ICD9CM	200.48	Follicular non-Hodgkin's lymphoma, small cleaved cell (clinical)	1								1
447100004	SNOMED	447100004	Gastric lymphoma	1								1
307651005	ICD10CM	D47.4	Hairy cell leukemia (clinical)	1					1			1
414823004	SNOMED	414823004	Hairy cell leukemia variant	1					1			1
117000000000000	SNOMED	116711000000000	Hand-Schüller-Christian disease	1								1
127255004	SNOMED	127255004	Heavy chain disease	1								1	1
737224006	ICD10CM	D49.89	Hematologic neoplasm of uncertain behavior	1										1
109988003	ICD10CM	C96.A	Hemophagocytic lymphohistiocytosis	1										1
127068004	ICD10CM	D76.3	Hemophagocytic lymphohistiocytosis due to infection	1										1
117000000000000	ICD9CM	200.38	Hepatosplenic T-cell lymphoma	1								1
117000000000000	SNOMED	116691000000000	High grade B-cell lymphoma	1								1
118605002	ICD9CM	201	Histiocytic necrotizing lymphadenitis	1										1
118599009	ICD10CM	C81	Histiocytic neoplasm	1										1
426071002	SNOMED	426071002	Histiocytic sarcoma (clinical)	1										1
93528000	SNOMED	93528000	Histiocytic syndrome	1										1
93520007	ICD10CM	C85.93	Hodgkin lymphoma, nodular lymphocyte predominance (clinical)	1							1
93521006	ICD10CM	C81.96	Hodgkin's disease (clinical)	1							1
93522004	ICD10CM	C81.92	Hodgkin's disease in remission	1							1
93523009	ICD10CM	C85.94	Hodgkin's disease of extranodal AND/OR solid organ site	1							1
93524003	ICD10CM	C85.91	Hodgkin's disease of intra-abdominal lymph nodes	1							1
93525002	ICD10CM	C85.95	Hodgkin's disease of intrapelvic lymph nodes	1							1
93526001	ICD9CM	201.98	Hodgkin's disease of intrathoracic lymph nodes	1							1
93527005	ICD10CM	C81.97	Hodgkin's disease of lymph nodes of axilla AND/OR upper limb	1							1
118610003	ICD10CM	C81.30	Hodgkin's disease of lymph nodes of head, face AND/OR neck	1							1
93492006	ICD10CM	C81.39	Hodgkin's disease of lymph nodes of inguinal region AND/OR lower limb	1							1
188587006	ICD9CM	201.73	Hodgkin's disease of lymph nodes of multiple sites	1							1
188586002	ICD10CM	C81.32	Hodgkin's disease of spleen	1							1
93489007	ICD9CM	201.75	Hodgkin's disease, lymphocytic depletion (clinical)	1							1
188593003	ICD10CM	C81.38	Hodgkin's disease, lymphocytic depletion of extranodal AND/OR solid organ site	1							1
93501005	ICD10CM	C81.09	Hodgkin's disease, lymphocytic depletion of intra-abdominal lymph nodes	1							1
93493001	ICD10CM	C81.03	Hodgkin's disease, lymphocytic depletion of intrathoracic lymph nodes	1							1
93494007	ICD10CM	C81.06	Hodgkin's disease, lymphocytic depletion of lymph nodes of inguinal region AND/OR lower limb	1							1
93495008	ICD10CM	C81.42	Hodgkin's disease, lymphocytic depletion of lymph nodes of multiple sites	1							1
93496009	ICD10CM	C81.04	Hodgkin's disease, lymphocytic-histiocytic predominance of extranodal AND/OR solid organ site	1							1
93497000	ICD10CM	C81.01	Hodgkin's disease, lymphocytic-histiocytic predominance of intra-abdominal lymph nodes	1							1
93498005	ICD10CM	C81.05	Hodgkin's disease, lymphocytic-histiocytic predominance of intrapelvic lymph nodes	1							1
188562004	ICD10CM	C81.08	Hodgkin's disease, lymphocytic-histiocytic predominance of intrathoracic lymph nodes	1							1
93500006	ICD10CM	C81.07	Hodgkin's disease, lymphocytic-histiocytic predominance of lymph nodes of axilla AND/OR upper limb	1							1
118609008	ICD10CM	C81.20	Hodgkin's disease, lymphocytic-histiocytic predominance of lymph nodes of head, face AND/OR neck	1							1
93510002	ICD10CM	C81.29	Hodgkin's disease, lymphocytic-histiocytic predominance of lymph nodes of inguinal region AND/OR lower limb	1							1
188577007	ICD9CM	201.63	Hodgkin's disease, lymphocytic-histiocytic predominance of lymph nodes of multiple sites	1							1
188576003	ICD9CM	201.62	Hodgkin's disease, lymphocytic-histiocytic predominance of spleen	1							1
93505001	ICD10CM	C81.24	Hodgkin's disease, mixed cellularity (clinical)	1							1
93506000	ICD10CM	C81.21	Hodgkin's disease, mixed cellularity of extranodal AND/OR solid organ site	1							1
93507009	ICD10CM	C81.25	Hodgkin's disease, mixed cellularity of intra-abdominal lymph nodes	1							1
188582000	ICD10CM	C81.28	Hodgkin's disease, mixed cellularity of intrathoracic lymph nodes	1							1
93509007	ICD9CM	201.67	Hodgkin's disease, mixed cellularity of lymph nodes of axilla AND/OR upper limb	1							1
118608000	ICD9CM	201.5	Hodgkin's disease, mixed cellularity of lymph nodes of head, face AND/OR neck	1							1
93519001	SNOMED	93519001	Hodgkin's disease, mixed cellularity of lymph nodes of inguinal region AND/OR lower limb	1							1
188567005	ICD10CM	C81.13	Hodgkin's disease, mixed cellularity of lymph nodes of multiple sites	1							1
188570009	ICD10CM	C81.16	Hodgkin's disease, mixed cellularity of spleen	1							1
188566001	ICD10CM	C81.12	Hodgkin's disease, nodular sclerosis (clinical)	1							1
93514006	ICD10CM	C81.14	Hodgkin's disease, nodular sclerosis of extranodal AND/OR solid organ site	1							1
188565002	SNOMED	188565002	Hodgkin's disease, nodular sclerosis of intra-abdominal lymph nodes	1							1
93515007	ICD10CM	C81.11	Hodgkin's disease, nodular sclerosis of intrapelvic lymph nodes	1							1
93516008	ICD10CM	C81.15	Hodgkin's disease, nodular sclerosis of intrathoracic lymph nodes	1							1
188572001	ICD10CM	C81.18	Hodgkin's disease, nodular sclerosis of lymph nodes of axilla AND/OR upper limb	1							1
93518009	ICD10CM	C81.17	Hodgkin's disease, nodular sclerosis of lymph nodes of head, face and neck	1							1
118602004	ICD9CM	201.1	Hodgkin's disease, nodular sclerosis of lymph nodes of head, face AND/OR neck	1							1
93537000	SNOMED	93537000	Hodgkin's disease, nodular sclerosis of lymph nodes of inguinal region AND/OR lower limb	1							1
93533001	ICD9CM	201.11	Hodgkin's disease, nodular sclerosis of lymph nodes of multiple sites	1							1
93534007	ICD9CM	201.15	Hodgkin's disease, nodular sclerosis of spleen	1							1
188541000	ICD9CM	201.18	Hodgkin's granuloma (clinical)	1							1
188524002	ICD9CM	201.02	Hodgkin's granuloma of extranodal AND/OR solid organ site	1							1
93541001	SNOMED	93541001	Hodgkin's granuloma of lymph nodes of head, face AND/OR neck	1							1
93542008	ICD9CM	201.01	Hodgkin's granuloma of lymph nodes of inguinal region AND/OR lower limb	1							1
188531003	ICD9CM	201.08	Hodgkin's granuloma of lymph nodes of multiple sites	1							1
93552007	ICD9CM	201.25	Hodgkin's paragranuloma of intrathoracic lymph nodes	1							1
188551004	ICD9CM	201.28	Hodgkin's paragranuloma of lymph nodes of axilla AND/OR upper limb	1							1
393573009	ICD10CM	D72.119	Hodgkin's paragranuloma of lymph nodes of head, face AND/OR neck	1							1
423294001	ICD10CM	D72.110	Hodgkin's paragranuloma of lymph nodes of multiple sites	1							1
285423008	SNOMED	285423008	Hodgkin's sarcoma of lymph nodes of inguinal region AND/OR lower limb	1							1
285420006	SNOMED	285420006	Hodgkin's sarcoma of lymph nodes of multiple sites	1							1
285424002	SNOMED	285424002	Hypereosinophilic syndrome	1										1
285421005	SNOMED	285421005	Idiopathic hypereosinophilic syndrome	1										1
372087000	ICD10CM	C96.9	IgA monoclonal gammopathy of uncertain significance	1									1	1
93824007	ICD9CM	202.91	IgA myeloma	1									1	1
93868009	ICD9CM	141.6	IgG monoclonal gammopathy of uncertain significance	1									1	1
94071006	ICD9CM	159.1	IgG myeloma	1									1	1
94096009	ICD9CM	164	IgM monoclonal gammopathy of uncertain significance	1									1	1
285426000	SNOMED	285426000	Immunoproliferative neoplasm	1										1
275524009	ICD9CM	203.8	Immunoproliferative neoplasm in remission	1										1
427374007	ICD9CM	203.81	Immunoproliferative small intestinal disease (clinical)	1										1
109985000	ICD10CM	C88.3	Indolent systemic mastocytosis	1										1
276811008	SNOMED	276811008	Kaposi's sarcoma of lymph nodes
372020000	ICD9CM	146	Kappa light chain myeloma	1									1	1
94102002	ICD10CM	C09.0	Lambda light chain myeloma	1									1	1
70910003	SNOMED	70910003	Langerhans cell histiocytosis	1										1
109391009	ICD9CM	176.5	Langerhans cell histiocytosis of lung	1										1
414553000	SNOMED	414553000	Langerhans cell histiocytosis, disseminated (clinical)	1										1
313427003	SNOMED	313427003	Langerhans cell histiocytosis, unifocal (clinical)	1										1
421418009	ICD10CM	C84.99	Large cell anaplastic lymphoma	1								1
61493004	SNOMED	61493004	Large cell lymphoma of intrapelvic lymph nodes	1								1
65399007	SNOMED	65399007	Large granular lymphocytic leukemia	1										1
417152008	SNOMED	417152008	Lethal midline granuloma	1										1
118614007	ICD10CM	C96.0	Letterer-Siwe disease of extranodal AND/OR solid organ site	1										1
129000002	ICD10CM	C96.6	Letterer-Siwe disease of intrathoracic lymph nodes	1										1
277569004	SNOMED	277569004	Letterer-Siwe disease of lymph nodes of head, face AND/OR neck	1										1
58961005	ICD9CM	446.3	Letterer-Siwe disease of lymph nodes of multiple sites	1										1
94144008	ICD9CM	149.1	Leukemia	1					1					1
18100000000000	SNOMED	18121000000000	Leukemia in remission	1					1					1
93141006	ICD9CM	202.5	Leukemic reticuloendotheliosis of extranodal AND/OR solid organ site	1										1
93135004	ICD9CM	202.52	Leukemic reticuloendotheliosis of intrathoracic lymph nodes	1										1
93137007	ICD9CM	202.51	Leukemic reticuloendotheliosis of lymph nodes of axilla and upper limb	1										1
93139005	ICD9CM	202.58	Leukemic reticuloendotheliosis of lymph nodes of head, face and neck	1										1
93143009	ICD9CM	208.9	Leukemic reticuloendotheliosis of lymph nodes of inguinal region and lower limb	1										1
93142004	ICD9CM	208.91	Leukemic reticuloendotheliosis of lymph nodes of multiple sites	1										1
404134006	ICD10CM	C84.60	Lipoid dermatoarthritis
444597005	SNOMED	444597005	Low grade B-cell lymphoma	1								1
93152000	ICD9CM	202.4	Lymphocyte-rich classical Hodgkin lymphoma	1							1
93146001	ICD9CM	202.42	Lymphocytic hypereosinophilic syndrome	1										1
738770003	SNOMED	738770003	Lymphoid interstitial pneumonia
109996008	ICD9CM	238.72	Lymphoid leukemia	1					1					1
398623004	ICD10CM	D46.20	Lymphoid leukemia in relapse	1					1					1
415283002	ICD10CM	D46.21	Lymphoid leukemia in remission	1					1					1
277622004	SNOMED	277622004	Lymphoma involves spleen	1								1
118618005	SNOMED	118618005	Lymphoma of small bowel	1								1
94715001	ICD10CM	C84.09	Lymphomatoid granulomatosis	1								1
687000000000000	ICD9CM	202.15	Lymphomatoid papulosis	1								1
94707004	ICD9CM	202.13	Lymphomatoid papulosis type A (CD-30 positive type)	1								1
94708009	ICD9CM	202.16	Lymphomatoid papulosis type C (anaplastic large-cell lymphoma-like)	1								1
94709001	ICD10CM	C84.02	Lymphoplasmacytic B-cell lymphoma, nodal/systemic with skin involvement	1								1
188648000	ICD9CM	202.44	Lymphoproliferative disorder	1										1
188645002	ICD9CM	202.41	Lymphoproliferative disorder following kidney transplant	1										1
188649008	ICD9CM	202.45	Lymphoproliferative disorder following transplantation	1										1
93150008	ICD9CM	202.48	Lymphoreticular tumor	1										1
94710006	ICD10CM	C84.04	Lymphosarcoma	1								1
94711005	SNOMED	94711005	Lymphosarcoma and reticulosarcoma	1								1
188627002	ICD10CM	C84.08	Lymphosarcoma of intra-abdominal lymph nodes	1								1
94714002	ICD9CM	202.17	Lymphosarcoma of intrapelvic lymph nodes	1								1
726721002	SNOMED	726721002	Lymphosarcoma of intrathoracic lymph nodes	1								1
269476000	SNOMED	269476000	Lymphosarcoma of lymph nodes of axilla and upper limb	1								1
95194004	ICD10CM	C82.99	Lymphosarcoma of lymph nodes of head, face and neck	1								1
95186006	ICD9CM	202.03	Lymphosarcoma of lymph nodes of multiple sites	1								1
95187002	ICD9CM	202.06	Macroglobulinemia	1								1
84241008	ICD10CM	E78.81	Macrophage activation syndrome	1										1
404135007	SNOMED	404135007	Malignant carcinoid tumor of thymus
118607005	ICD9CM	201.4	Malignant histiocytic disorder	1										1
866109006	ICD10CM	D72.111	Malignant histiocytosis (clinical)	1										1
44274007	ICD10CM	J84.2	Malignant histiocytosis of extranodal AND/OR solid organ site	1										1
188725004	ICD10CM	C91.Z2	Malignant histiocytosis of lymph nodes of axilla AND/OR upper limb	1										1
123000000000000	ICD9CM	204.82	Malignant histiocytosis of lymph nodes of head, face AND/OR neck	1										1
93169003	ICD10CM	C91.91	Malignant histiocytosis of lymph nodes of inguinal region AND/OR lower limb	1										1
277466009	SNOMED	277466009	Malignant histiocytosis of lymph nodes of multiple sites	1										1
123000000000000	SNOMED	122531000000000	Malignant histiocytosis of spleen	1										1
95188007	ICD9CM	202.02	Malignant immunoproliferative disease (clinical)	1								1
188612002	ICD9CM	202.04	Malignant lymphoma	1								1
188609000	ICD9CM	202.01	Malignant lymphoma - lymphocytic, intermediate differentiation	1								1
188613007	ICD9CM	202.05	Malignant lymphoma - lymphoplasmacytic	1								1
95192000	ICD10CM	C82.98	Malignant lymphoma - mixed small and large cell	1								1
95193005	ICD10CM	C82.87	Malignant lymphoma - small lymphocytic	1								1
118601006	ICD10CM	C85.93	Malignant lymphoma in remission	1								1
143000000000000	SNOMED	143291000000000	Malignant lymphoma of breast	1								1
447989004	ICD10CM	C85.99	Malignant lymphoma of extranodal AND/OR solid organ site	1								1
448372003	SNOMED	448372003	Malignant lymphoma of intra-abdominal lymph nodes	1								1
353000000000000	SNOMED	352791000000000	Malignant lymphoma of intrapelvic lymph nodes	1								1
13048006	SNOMED	13048006	Malignant lymphoma of intrathoracic lymph nodes	1								1
109977009	ICD9CM	202.71	Malignant lymphoma of lymph nodes	1								1
117000000000000	SNOMED	117211000000000	Malignant lymphoma of lymph nodes of axilla AND/OR upper limb	1								1
307649006	SNOMED	307649006	Malignant lymphoma of lymph nodes of head, face AND/OR neck	1								1
402881008	SNOMED	402881008	Malignant lymphoma of lymph nodes of inguinal region AND/OR lower limb	1								1
896745008	SNOMED	896745008	Malignant lymphoma of lymph nodes of multiple sites	1								1
128875000	ICD10CM	C86.6	Malignant lymphoma of spleen	1								1
788674000	SNOMED	404132005	Malignant lymphoma of thyroid gland	1								1
404143002	ICD10CM	C82.61	Malignant lymphoma, convoluted cell type	1								1
404140004	SNOMED	404140004	Malignant lymphoma, follicular center cell	1								1
254290004	SNOMED	254290004	Malignant mast cell tumor (clinical)	1										1
277606000	SNOMED	277606000	Malignant mast cell tumor of intra-abdominal lymph nodes	1										1
430478003	SNOMED	430478003	Malignant mast cell tumor of lymph nodes of head, face AND/OR neck	1										1
726652005	ICD9CM	209.22	Malignant mast cell tumor of lymph nodes of inguinal region AND/OR lower limb	1										1
413537009	ICD10CM	C86.5	Malignant tumor of lingual tonsil
127070008	SNOMED	127070008	Malignant tumor of lymphoid hemopoietic and related tissue	1										1
109979007	ICD10CM	C85.10	Malignant tumor of thymus
351000000000000	SNOMED	350951000000000	Malignant tumor of tonsil
351000000000000	SNOMED	351211000000000	Malignant tumor of tonsillar fossa
400122007	SNOMED	400122007	Mantle cell lymphoma	1								1
763477007	ICD10CM	C85.99	Mantle cell lymphoma of lymph nodes of multiple sites	1								1
444910004	ICD10CM	C85.22	Mantle cell lymphoma of spleen	1								1
373168002	ICD9CM	200	Marginal zone lymphoma	1								1
95224004	ICD9CM	200.03	Marginal zone lymphoma of inguinal lymph node	1								1
95226002	ICD9CM	200.02	Marginal zone lymphoma of lymph nodes of multiple sites	1								1
188489006	ICD9CM	200.01	Marginal zone lymphoma of spleen	1								1
118612006	SNOMED	118612006	Mast cell leukemia (clinical)	1										1
93190006	ICD9CM	202.3	Mast cell malignancy	1										1
93185008	ICD9CM	202.34	Mast cell malignancy of lymph nodes of multiple sites	1										1
93186009	ICD9CM	202.31	Mast cell malignancy of spleen	1										1
93187000	ICD9CM	202.35	Mast cell neoplasm	1										1
188493000	ICD9CM	200.05	Mature T-cell AND/OR NK cell neoplasm	1								1
188736006	ICD9CM	205.2	Megakaryocytic leukemia	1		1		1	1
277619001	ICD10CM	C91.32	Metastasis to head and neck lymph node
118617000	ICD9CM	200.2	Metastasis to lymph node from squamous cell carcinoma
188512009	ICD10CM	C83.73	Metastasis to lymph node of unknown primary
188515006	ICD9CM	200.26	Metastatic malignant neoplasm to lateral axillary lymph nodes
762690000	SNOMED	762690000	Monoclonal B-cell lymphocytosis	1	1
93188005	ICD9CM	202.38	Monoclonal gammopathy of uncertain significance	1										1
425749006	ICD9CM	205.21	Monocytic leukemia	1		1		1	1
95230004	ICD9CM	200.08	Mu heavy chain disease	1								1
95231000	ICD9CM	200.07	Mucosa-associated lymphoid tissue (MALT) lymphoma of stomach	1								1
277550009	SNOMED	277550009	Mucosa-associated lymphoma	1								1
118613001	ICD10CM	C91.41	Multiple myeloma	1									1
277568007	SNOMED	277568007	Multiple myeloma in remission	1									1
118611004	SNOMED	118611004	Mycosis fungoides (clinical)	1								1
95264000	ICD10CM	C84.19	Mycosis fungoides of extranodal AND/OR solid organ site	1								1
188632001	ICD10CM	C84.13	Mycosis fungoides of inguinal lymph node	1								1
188631008	ICD10CM	C84.12	Mycosis fungoides of intra-abdominal lymph nodes	1								1
188633006	ICD10CM	C84.14	Mycosis fungoides of intrapelvic lymph nodes	1								1
95260009	ICD9CM	202.21	Mycosis fungoides of intrathoracic lymph nodes	1								1
188634000	ICD9CM	202.25	Mycosis fungoides of lymph nodes of axilla AND/OR upper limb	1								1
188637007	ICD10CM	C84.18	Mycosis fungoides of lymph nodes of head, face AND/OR neck	1								1
95263006	ICD10CM	C84.17	Mycosis fungoides of lymph nodes of multiple sites	1								1
352000000000000	SNOMED	352411000000000	Mycosis fungoides of spleen	1								1
93189002	ICD9CM	202.37	Myelodysplastic syndrome (clinical)	1				1
118615008	ICD10CM	C96.2	Myelodysplastic syndrome with isolated del(5q)	1				1
93200005	ICD9CM	202.63	Myelodysplastic/myeloproliferative disease	1				1
93204001	ICD9CM	202.61	Myelofibrosis	1				1
397016004	ICD10CM	D89.40	Myeloid leukemia	1		1		1	1
699818003	SNOMED	699818003	Myeloid leukemia in relapse	1		1		1	1
8214000	SNOMED	8214000	Myeloid leukemia in remission	1		1		1	1
721306009	SNOMED	721306009	Myeloid sarcoma	1		1		1	1
6631009	ICD9CM	238.71	Myeloid sarcoma in remission	1		1		1	1
93205000	ICD9CM	202.65	Myeloproliferative disorder	1				1
363377003	SNOMED	363377003	Myelosclerosis with myeloid metaplasia	1				1
269475001	ICD9CM	202	Neoplasm affecting hematopoietic structure	1										1
363434003	ICD10CM	C7A.091	Neoplasm of axillary lymph nodes	1							1
363393007	SNOMED	363393007	Neoplasm of inguinal lymph nodes	1							1
363394001	SNOMED	363394001	Neoplasm of intra-abdominal lymph nodes	1							1
110002002	ICD10CM	C94.31	Neoplasm of intrapelvic lymph node	1							1
397009000	ICD10CM	C96.20	Neoplasm of intrathoracic lymph nodes	1							1
188669003	ICD9CM	202.68	Neoplasm of lymph node	1							1
188668006	ICD9CM	202.67	Neoplasm of lymph node of head	1							1
414653009	ICD10CM	D47.09	Neoplasm of lymph node of lower limb	1							1
188754005	ICD9CM	207.2	Neoplasm of lymph node of neck	1							1
303194003	SNOMED	303194003	Neoplasm of lymph nodes of multiple sites	1							1
1670000000000	SNOMED	1671000000000	Neoplasm of lymph nodes of upper limb	1							1
285644001	SNOMED	285644001	Neoplasm of lymphoid system structure	1										1
188511002	ICD9CM	200.22	Neoplasm of thymus
188513004	ICD10CM	C83.74	Neoplasm of tonsil
188514005	ICD9CM	200.25	Neoplasm of uncertain behavior of lingual tonsil
188517003	ICD9CM	200.28	Neoplasm of uncertain behavior of thymus
352000000000000	SNOMED	352251000000000	Nodal marginal zone B-cell lymphoma	1								1
763666008	SNOMED	763666008	Nodular lymphoma	1								1
404133000	SNOMED	404133000	Nodular lymphoma of extranodal AND/OR solid organ site	1								1
109978004	SNOMED	109978004	Nodular lymphoma of intra-abdominal lymph nodes	1								1
277567002	ICD10CM	C91.60	Nodular lymphoma of intrapelvic lymph nodes	1								1
190818004	SNOMED	190818004	Nodular lymphoma of intrathoracic lymph nodes	1								1
452000000000000	SNOMED	452291000000000	Nodular lymphoma of lymph nodes of axilla and upper limb	1								1
277473004	ICD10CM	C91.1	Nodular lymphoma of lymph nodes of head, face and neck	1								1
123000000000000			Nodular lymphoma of lymph nodes of inguinal region and lower limb	1								1
92813000	ICD9CM	204.11	Nodular lymphoma of lymph nodes of multiple sites	1								1
92814006	ICD9CM	204.12	Nodular lymphoma of spleen	1								1
717780007	SNOMED	717780007	Non-Hodgkin's lymphoma (clinical)	1								1
91855006	ICD9CM	208	Non-Hodgkin's lymphoma in remission	1								1
91854005	ICD9CM	208.01	Non-Hodgkin's lymphoma of extranodal site	1								1
91857003	ICD10CM	C91.02	Non-Hodgkin's lymphoma of lung	1								1
91856007	ICD9CM	204.01	Non-Hodgkin's lymphoma of lymph nodes of multiple sites	1								1
12300000000000	ICD9CM	204.02	Orbital lymphoma	1								1
188516007	ICD10CM	C83.77	Overlapping malignant neoplasm of tonsil
277602003	ICD10CM	C94.20	Peripheral T-cell lymphoma (clinical)	1								1
413441006	ICD9CM	206	Peripheral T-cell lymphoma of lymph nodes of multiple sites	1								1
415284008	ICD10CM	D46.22	Plasma cell leukemia	1									1	1
109998009	ICD10CM	D46.1	Plasma cell leukemia in relapse	1									1	1
189509003	ICD10CM	D46.0	Plasma cell leukemia in remission	1									1	1
415285009	ICD10CM	D46.A	Plasma cell neoplasm	1									1	1
415286005	SNOMED	415286005	Plasmacytoma	1									1	1
12300000000000	SNOMED	12281000000000	Polycythemia vera (clinical)	1				1		1
415287001	ICD9CM	205.12	Precursor B-cell acute lymphoblastic leukemia	1			1		1
91858008	SNOMED	91858008	Primary central nervous system lymphoma	1								1
413442004	ICD10CM	C93.00	Primary cutaneous B-cell lymphoma	1								1
91860005	SNOMED	91860005	Primary cutaneous CD30 antigen positive T-cell lymphoproliferative disorder	1								1
445448008	ICD10CM	C92.A0	Primary cutaneous CD30+ large T-cell lymphoma	1								1
444911000	ICD10CM	C92.61	Primary cutaneous CD4 positive small/medium T-cell lymphoproliferative disorder	1								1
359640008	SNOMED	359640008	Primary cutaneous follicular center B-cell lymphoma	1								1
91861009	ICD10CM	C92.02	Primary cutaneous marginal zone B-cell lymphoma	1								1
110005000	SNOMED	110005000	Primary cutaneous T-cell lymphoma	1								1
109991003	ICD10CM	C94.42	Primary lymphoma of conjunctiva	1								1
92516002	ICD10CM	C83.79	Primary malignant neoplasm
92511007	ICD9CM	200.24	Primary malignant neoplasm of head
92512000	ICD10CM	C83.71	Primary malignant neoplasm of lingual tonsil
277613000	ICD10CM	C84.A9	Primary malignant neoplasm of spleen
449220000	ICD10CM	C82.59	Primary malignant neoplasm of thymus
848000000000000	ICD10CM	C83.3	Primary malignant neoplasm of tonsil
404148006	ICD10CM	C83.33	Primary malignant neoplasm of tonsillar fossa
302842009	SNOMED	302842009	Primary malignant neoplasm of Waldeyer's ring
110004001	ICD10CM	C92.40	Primary mediastinal (thymic) large B-cell lymphoma	1								1
109962001	ICD10CM	C83.90	Primary squamous cell carcinoma of palatine tonsil
359780007	SNOMED	359780007	Refractory anemia (clinical)	1				1
277577000	SNOMED	277577000	Refractory anemia with excess blasts (clinical)	1				1
188744006	ICD10CM	C93.90	Refractory anemia with excess blasts-1	1				1
109995007	ICD10CM	D46.Z	Refractory anemia with excess blasts-2	1				1
277597005	SNOMED	277597005	Refractory anemia with ringed sideroblasts (clinical)	1				1
445738007	ICD10CM	C94.6	Refractory anemia without sideroblasts, so stated	1				1
52967002	ICD9CM	289.83	Refractory cytopenia with multilineage dysplasia	1				1
188732008	ICD10CM	C92.Z0	Refractory cytopenia with multilineage dysplasia and ringed sideroblasts	1				1
109993000	SNOMED	109993000	Relapse multiple myeloma	1									1
274085008	SNOMED	274085008	Relapsing acute myeloid leukemia	1		1		1	1
94181007	SNOMED	94181007	Relapsing chronic myeloid leukemia	1				1	1
425869007	ICD10CM	C92.41	Reticulosarcoma	1								1
329000000000000	ICD10CM	J84.82	Reticulosarcoma of intra-abdominal lymph nodes	1								1
716655008	ICD10CM	C96.21	Reticulosarcoma of intrathoracic lymph nodes	1								1
207036003	SNOMED	207036003	Reticulosarcoma of lymph nodes of head, face and neck	1								1
277589003	SNOMED	277589003	Reticulosarcoma of lymph nodes of inguinal region and lower limb	1								1
702444009	ICD10CM	D89.82	Reticulosarcoma of lymph nodes of multiple sites	1								1
838344002	ICDO3	9816/3-C42.1	Reticulosarcoma of spleen	1								1
277571004	ICD10CM	C91.A2	Richter's syndrome	1								1
448560008	SNOMED	448560008	Secondary malignant neoplasm of axillary lymph nodes
188679001	SNOMED	188679001	Secondary malignant neoplasm of bone marrow
109969005	SNOMED	109969005	Secondary malignant neoplasm of inguinal lymph nodes
109965004	ICD10CM	C83.50	Secondary malignant neoplasm of intra-abdominal lymph nodes
109968002	ICD10CM	C83.00	Secondary malignant neoplasm of intrapelvic lymph nodes
109964000	SNOMED	109964000	Secondary malignant neoplasm of intrathoracic lymph nodes
277654008	ICD10CM	C86.2	Secondary malignant neoplasm of lymph node
445269007	SNOMED	445269007	Secondary malignant neoplasm of lymph nodes of face
414166008	ICD10CM	C86.0	Secondary malignant neoplasm of lymph nodes of head
277618009	SNOMED	277618009	Secondary malignant neoplasm of lymph nodes of lower limb
1148851002	SNOMED	1148851002	Secondary malignant neoplasm of lymph nodes of multiple sites
1090000000000000	ICD10CM	C82.69	Secondary malignant neoplasm of lymph nodes of neck
277625002	SNOMED	277625002	Secondary malignant neoplasm of lymph nodes of upper limb
404109006	SNOMED	404109006	Secondary malignant neoplasm of mediastinal lymph nodes
308121000	ICD10CM	C82.80	Secondary malignant neoplasm of pectoral axillary lymph nodes
702786004	ICD10CM	C82.08	Secondary malignant neoplasm of spleen
448561007	SNOMED	448561007	Secondary malignant neoplasm of supraclavicular lymph nodes
448865007	SNOMED	448865007	Secondary nodes - axilla/arm
1090000000000000	ICD10CM	C85.17	Sezary's disease	1								1
92184003	SNOMED	92184003	Sézary's disease of extranodal AND/OR solid organ site	1								1
92197001	ICD10CM	D36.0	Sézary's disease of intra-abdominal lymph nodes	1								1
92437008	SNOMED	92437008	Sézary's disease of intrathoracic lymph nodes	1								1
92263001	ICD10CM	D10.4	Sezary's disease of lymph nodes of axilla and upper limb	1								1
413656006	SNOMED	413656006	Sézary's disease of lymph nodes of head, face AND/OR neck	1								1
445105005	ICD10CM	C86.4	Sézary's disease of lymph nodes of inguinal region and lower limb	1								1
188733003	SNOMED	188733003	Sézary's disease of lymph nodes of multiple sites	1								1
92812005	ICD9CM	208.1	Sézary's disease of spleen	1								1
124000000000000	SNOMED	123781000000000	Small lymphocytic B-cell lymphoma of intra-abdominal lymph nodes	1								1
92811003	ICD9CM	208.11	Small lymphocytic B-cell lymphoma of lymph nodes of multiple sites	1								1
94217008	ICD10CM	C79.52	Smoldering myeloma	1									1	1
123000000000000	ICD9CM	205.92	Solitary reticulohistiocytoma	1										1
188745007	ICD9CM	206.1	Splenic marginal zone B-cell lymphoma	1								1
94339008	SNOMED	94339008	Subacute leukemia	1					1					1
94347008	SNOMED	94347008	Subacute lymphoid leukemia	1					1					1
78745000	SNOMED	78745000	Subacute monocytic leukemia	1				1	1					1
94350006	ICD10CM	C77.5	Subacute myeloid leukemia	1				1	1
94351005	SNOMED	94351005	Subacute myeloid leukemia in remission	1				1	1
92818009	ICD9CM	205.1	Subcutaneous panniculitis-like T-cell lymphoma	1								1
94716000	ICD10CM	C92.Z1	Systemic mast cell disease	1										1
94719007	ICD10CM	C92.30	T-cell large granular lymphocytic leukemia	1										1
127262008	SNOMED	127262008	T-cell prolymphocytic leukemia	1					1			1
109972003	ICD10CM	C82.38	Telangiectasia macularis eruptiva perstans
189099001	SNOMED	189099001	Therapy related acute myeloid leukemia and myelodysplastic syndrome	1		1		1	1
94392001	SNOMED	94392001	Thrombocytosis	1				1		1
109971005	ICD10CM	C82.15	Tonsil carcinoma
94718004	ICD9CM	205.31	Urticaria pigmentosa	1										1
127225006	SNOMED	127225006	Waldenström macroglobulinemia	1								1
109970006	ICD10CM	C82.00	Xanthogranuloma
